# Analytical and Clinical Validation of an Amplicon-based Next Generation Sequencing Assay for Ultrasensitive Detection of Circulating Tumor DNA

**DOI:** 10.1101/2021.08.03.21261575

**Authors:** Jonathan Poh, Kao Chin Ngeow, Michelle Pek, Kian-Hin Tan, Jing Shan Lim, Hao Chen, Choon Kiat Ong, Jing Quan Lim, Soon Thye Lim, Chwee Ming Lim, Boon Cher Goh, Yukti Choudhury

## Abstract

Next-generation sequencing of circulating tumor DNA presents a promising approach to cancer diagnostics, complementing conventional tissue-based diagnostic testing by enabling minimally invasive serial testing and broad genomic coverage through a simple blood draw to maximize therapeutic benefit to patients. LiquidHALLMARK® is an amplicon-based next-generation sequencing assay developed for the genomic profiling of plasma-derived cell-free DNA. The comprehensive 80-gene panel profiles point mutations, insertions/deletions, copy number alterations, and gene fusions, and further detects oncogenic viruses (EBV and HBV) and microsatellite instability. Here, the analytical and clinical validation of the assay is reported. Analytical validation using reference genetic materials demonstrated a sensitivity of 99.38% for point mutations and 95.83% for insertions/deletions at 0.1% variant allele frequency (VAF), and a sensitivity of 91.67% for gene fusions at 0.5% VAF, with high specificity even at 0.1% VAF (99.11% per-base). The limit of detection for copy number alterations, EBV, HBV, and microsatellite instability were also empirically determined. Orthogonal comparison of *EGFR* variant calls made by LiquidHALLMARK and a reference allele-specific PCR method for 355 lung cancer specimens revealed an overall concordance of 93.80%, while external validation with cobas® EGFR Mutation Test v2 for 50 lung cancer specimens demonstrated an overall concordance of 84.00%, with a 100% concordance rate for *EGFR* variants above 0.4% VAF. Clinical application of LiquidHALLMARK in 1,592 consecutive patients demonstrated a high detection rate (74.8% alteration-positive in cancer samples) and broad actionability (50.0% of cancer samples harboring alterations with biological evidence for actionability). Among ctDNA-positive lung cancers, 72.5% harbored at least one biomarker with a guideline-approved drug indication. These results establish the high sensitivity, specificity, accuracy, and precision of the LiquidHALLMARK assay and supports its clinical application for blood-based genomic testing.
