## Supplementary Table 5 for "Analytical and Clinical Validation of an Amplicon-based Next Generation Sequencing Assay for Ultrasensitive Detection of Circulating Tumor DNA"

### Sheet: Sheet1
Sample	Variant Type	Gene	Variant	Expected VAF (%)	CHR	POS	REF/ALT
HD780 Multiplex I WT 100% cfDNA (Part No HD776)	SNV	EGFR	L858R	0	7	55259515	T/G
	INDEL	EGFR	E746_A750del	0	7	55242464	AGGAATTAAGAGAAGC/A
	SNV	EGFR	T790M	0	7	55249071	C/T
	INDEL	EGFR	A767_V769dup	0	7	55248998	A/ATGGCCAGCG
	SNV	KRAS	G12D	0	12	25398284	C/T
	SNV	NRAS	Q61K	0	1	115256530	G/T
	SNV	NRAS	A59T	0	1	115256536	C/T
	SNV	PIK3CA	E545K	0	3	178936091	G/A
Sample	Variant Type	Gene	Variant	Expected VAF (%)	CHR	POS	REF/ALT
HD780 Multiplex I 5% cfDNA (Part No HD777)	SNV	EGFR	L858R	0.05	7	55259515	T/G
	INDEL	EGFR	E746_A750del	0.05	7	55242464	AGGAATTAAGAGAAGC/A
	SNV	EGFR	T790M	0.05	7	55249071	C/T
	INDEL	EGFR	A767_V769dup	0.05	7	55248998	A/ATGGCCAGCG
	SNV	KRAS	G12D	0.063	12	25398284	C/T
	SNV	NRAS	Q61K	0.063	1	115256530	G/T
	SNV	NRAS	A59T	0.063	1	115256536	C/T
	SNV	PIK3CA	E545K	0.063	3	178936091	G/A
Sample	Variant Type	Gene	Variant	Expected VAF (%)	CHR	POS	REF/ALT
HD780 Multiplex I 1% cfDNA (Part No HD778)	SNV	EGFR	L858R	0.01	7	55259515	T/G
	INDEL	EGFR	E746_A750del	0.01	7	55242464	AGGAATTAAGAGAAGC/A
	SNV	EGFR	T790M	0.01	7	55249071	C/T
	INDEL	EGFR	A767_V769dup	0.01	7	55248998	A/ATGGCCAGCG
	SNV	KRAS	G12D	0.013	12	25398284	C/T
	SNV	NRAS	Q61K	0.013	1	115256530	G/T
	SNV	NRAS	A59T	0.013	1	115256536	C/T
	SNV	PIK3CA	E545K	0.013	3	178936091	G/A
Sample	Variant Type	Gene	Variant	Expected VAF (%)	CHR	POS	REF/ALT
HD780 Multiplex I 0.1% cfDNA (Part No HD779)	SNV	EGFR	L858R	0.001	7	55259515	T/G
	INDEL	EGFR	E746_A750del	0.001	7	55242464	AGGAATTAAGAGAAGC/A
	SNV	EGFR	T790M	0.001	7	55249071	C/T
	INDEL	EGFR	A767_V769dup	0.001	7	55248998	A/ATGGCCAGCG
	SNV	KRAS	G12D	0.0013	12	25398284	C/T
	SNV	NRAS	Q61K	0.0013	1	115256530	G/T
	SNV	NRAS	A59T	0.0013	1	115256536	C/T
	SNV	PIK3CA	E545K	0.0013	3	178936091	G/A
Sample	Variant Type	Gene	Variant	Expected VAF (%)	CHR	POS	REF/ALT
HD786 Structural Multiplex cfDNA	SNV	GNA11	Q209L	5.6	19	3118942	A/T
	SNV	AKT1	E17K	5	14	105246551	C/T
	SNV	PIK3CA	E545K	5.6	3	178936091	G/A
	INDEL	EGFR	A767_V769dup	5.6	7	55248998	A/ATGGCCAGCG
	INDEL	EGFR	E746_A750del	5.3	7	55242464	AGGAATTAAGAGAAGC/A
	SNV	KRAS	G13D	5.6	12	25398281	C/T
	SNV	NOTCH1	P668S	5	9	139409754	G/A
	INDEL	MET	L238Yfs*25	2.5	7	116339847	GT/G
	INDEL	BRCA2	K1691Nfs*15	5.6	13	32913558	CA/C
	INDEL	FBXW7	S668Vfs*39	5.6	4	153244155	TC/T
	SNV	EGFR	G719S	5.3	7	55241707	G/A
	SNV	BRAF	V600E	18.2	7	140453136	A/T
	SNV	PIK3CA	H1047R	16.7	3	178952085	A/G
Sample	Variant Type	Gene	Variant	Expected VAF (%)	CHR	POS	REF/ALT
Tru-Q0 (0%) HD752	SNV	EGFR	G719S	16.7	7	55241707	G/A
	SNV	BRAF	V600E	8	7	140453136	A/T
	SNV	KRAS	G13D	25	12	25398281	C/T
	SNV	PIK3CA	H1047R	30	3	178952085	A/G
Sample	Variant Type	Gene	Variant	Expected VAF (%)	CHR	POS	REF/ALT
Tru-Q1 (5%) HD728	SNV	BRAF	V600E	8	7	140453136	A/T
	DBS	BRAF	V600K	4	7	140453136	AC/TT
	SNV	EGFR	G719S	16.7	7	55241707	G/A
	SNV	EGFR	T790M	4.2	7	55249071	C/T
	INDEL	FLT3	I836del	5	13	28592634	CATG/C
	SNV	IDH1	R132C	5	2	209113113	G/A
	SNV	JAK2	V617F	5	9	5073770	G/T
	SNV	KRAS	G12A	5	12	25398284	C/G
	SNV	KRAS	G12R	5	12	25398285	C/G
	SNV	KRAS	G13D	25	12	25398281	C/T
	SNV	MAP2K1	P124L	5	15	66729163	C/T
	SNV	NOTCH1	L1600P	4.8	9	139399344	A/G
	SNV	NRAS	Q61K	5	1	115256530	G/T
	SNV	PIK3CA	H1047R	30	3	178952085	A/G
Sample	Variant Type	Gene	Variant	Expected VAF (%)	CHR	POS	REF/ALT
Tru-Q2 (5%) HD729	SNV	ALK	F1174L	5	2	29443695	G/T
	SNV	BRAF	V600E	8	7	140453136	A/T
	SNV	BRAF	V600G	4	7	140453136	A/C
	SNV	EGFR	G719S	16.7	7	55241707	G/A
	SNV	EGFR	L858R	4.2	7	55259515	T/G
	SNV	FGFR2	S252W	4	10	123279677	G/C
	SNV	GNAQ	Q209L	5	9	80409488	T/A
	SNV	IDH2	R140Q	5	15	90631934	C/T
	SNV	KRAS	G12V	3.8	12	25398284	C/A
	SNV	KRAS	G13D	25	12	25398281	C/T
	SNV	KRAS	Q61L	5	12	25380276	T/A
	SNV	NRAS	Q61L	5	1	115256529	T/A
	SNV	PIK3CA	E545K	5	3	178936091	G/A
	SNV	PIK3CA	H1047R	30	3	178952085	A/G
Sample	Variant Type	Gene	Variant	Expected VAF (%)	CHR	POS	REF/ALT
Tru-Q3 (5%) HD730	SNV	BRAF	V600E	8	7	140453136	A/T
	SNV	BRAF	V600M	4	7	140453137	C/T
	SNV	EGFR	G719S	16.7	7	55241707	G/A
	INDEL	EGFR	E746_A750del	4.2	7	55242464	AGGAATTAAGAGAAGC/A
	SNV	FLT3	D835Y	5	13	28592642	C/A
	SNV	GNA11	Q209L	5	19	3118942	A/T
	SNV	IDH1	R132H	5	2	209113112	C/T
	SNV	KRAS	A146T	5	12	25378562	C/T
	SNV	KRAS	G12S	5	12	25398285	C/T
	SNV	KRAS	G13D	25	12	25398281	C/T
	SNV	MET	Y1253D	3.6	7	116423428	T/G
	SNV	NRAS	Q61H	5	1	115256528	T/A
	SNV	PIK3CA	E542K	5	3	178936082	G/A
	SNV	PIK3CA	H1047R	30	3	178952085	A/G
Sample	Variant Type	Gene	Variant	Expected VAF (%)	CHR	POS	REF/ALT
Tru-Q4 (5%) HD731	SNV	ABL1	T315I	5	9	133748283	C/T
	SNV	BRAF	V600E	8	7	140453136	A/T
	DBS	BRAF	V600R	4	7	140453136	AC/CT
	SNV	EGFR	G719S	16.7	7	55241707	G/A
	SNV	EGFR	L861Q	4.2	7	55259524	T/A
	SNV	IDH2	R172K	5	15	90631838	C/T
	SNV	KIT	D816V	5	4	55599321	A/T
	SNV	KRAS	G12C	5	12	25398285	C/A
	SNV	KRAS	G12D	5	12	25398284	C/T
	SNV	KRAS	G13D	25	12	25398281	C/T
	SNV	KRAS	Q61H	5	12	25380275	T/G
	SNV	NRAS	Q61R	5	1	115256529	T/C
	SNV	PDGFRA	D842V	5	4	55152093	A/T
	SNV	PIK3CA	H1047R	30	3	178952085	A/G
Sample	Variant Type	Gene	Variant	Expected VAF (%)	CHR	POS	REF/ALT
Tru-Q7 (1.3%) HD734	SNV	ABL1	T315I	1.3	9	133748283	C/T
	SNV	ALK	F1174L	1.3	2	29443695	G/T
	SNV	BRAF	V600E	8	7	140453136	A/T
	SNV	BRAF	V600G	1	7	140453136	A/C
	DBS	BRAF	V600K	1	7	140453136	AC/TT
	SNV	BRAF	V600M	1	7	140453137	C/T
	DBS	BRAF	V600R	1	7	140453136	AC/CT
	SNV	EGFR	G719S	16.7	7	55241707	G/A
	SNV	EGFR	L858R	1	7	55259515	T/G
	SNV	EGFR	L861Q	1	7	55259524	T/A
	SNV	EGFR	T790M	1	7	55249071	C/T
	INDEL	EGFR	E746_A750del	1	7	55242464	AGGAATTAAGAGAAGC/A
	SNV	FGFR2	S252W	1	10	123279677	G/C
	SNV	FLT3	D835Y	1.3	13	28592642	C/A
	INDEL	FLT3	I836del	1.3	13	28592634	CATG/C
	SNV	GNA11	Q209L	1.3	19	3118942	A/T
	SNV	GNAQ	Q209L	1.3	9	80409488	T/A
	SNV	IDH1	R132C	1.3	2	209113113	G/A
	SNV	IDH1	R132H	1.3	2	209113112	C/T
	SNV	IDH2	R140Q	1.3	15	90631934	C/T
	SNV	IDH2	R172K	1.3	15	90631838	C/T
	SNV	JAK2	V617F	1.3	9	5073770	G/T
	SNV	KIT	D816V	1.3	4	55599321	A/T
	SNV	KRAS	A146T	1.3	12	25378562	C/T
	SNV	KRAS	G12A	1.3	12	25398284	C/G
	SNV	KRAS	G12C	1.3	12	25398285	C/A
	SNV	KRAS	G12D	1.3	12	25398284	C/T
	SNV	KRAS	G12R	1.3	12	25398285	C/G
	SNV	KRAS	G12S	1.3	12	25398285	C/T
	SNV	KRAS	G12V	1.3	12	25398284	C/A
	SNV	KRAS	G13D	25	12	25398281	C/T
	SNV	KRAS	Q61H	1.3	12	25380275	T/G
	SNV	KRAS	Q61L	1.3	12	25380276	T/A
	SNV	MAP2K1	P124L	1.3	15	66729163	C/T
	SNV	MET	Y1253D	1	7	116423428	T/G
	SNV	NOTCH1	L1600P	1.3	9	139399344	A/G
	SNV	NRAS	Q61H	1.3	1	115256528	T/A
	SNV	NRAS	Q61K	1.3	1	115256530	G/T
	SNV	NRAS	Q61L	1.3	1	115256529	T/A
	SNV	NRAS	Q61R	1.3	1	115256529	T/C
	SNV	PDGFRA	D842V	1.3	4	55152093	A/T
	SNV	PIK3CA	E542K	1.3	3	178936082	G/A
	SNV	PIK3CA	E545K	1.3	3	178936091	G/A
	SNV	PIK3CA	H1047R	30	3	178952085	A/G
Sample	Variant Type	Gene	Variant	Expected VAF (%)	CHR	POS	REF/ALT
Tru-Q7+Tru-Q0 (0.13%)	SNV	ABL1	T315I	0.13	9	133748283	C/T
	SNV	ALK	F1174L	0.13	2	29443695	G/T
	SNV	BRAF	V600E	8	7	140453136	A/T
	SNV	BRAF	V600G	0.1	7	140453136	A/C
	DBS	BRAF	V600K	0.1	7	140453136	AC/TT
	SNV	BRAF	V600M	0.1	7	140453137	C/T
	DBS	BRAF	V600R	0.1	7	140453136	AC/CT
	SNV	EGFR	G719S	16.7	7	55241707	G/A
	SNV	EGFR	L858R	0.1	7	55259515	T/G
	SNV	EGFR	L861Q	0.1	7	55259524	T/A
	SNV	EGFR	T790M	0.1	7	55249071	C/T
	INDEL	EGFR	E746_A750del	0.1	7	55242464	AGGAATTAAGAGAAGC/A
	SNV	FGFR2	S252W	0.1	10	123279677	G/C
	SNV	FLT3	D835Y	0.13	13	28592642	C/A
	INDEL	FLT3	I836del	0.13	13	28592634	CATG/C
	SNV	GNA11	Q209L	0.13	19	3118942	A/T
	SNV	GNAQ	Q209L	0.13	9	80409488	T/A
	SNV	IDH1	R132C	0.13	2	209113113	G/A
	SNV	IDH1	R132H	0.13	2	209113112	C/T
	SNV	IDH2	R140Q	0.13	15	90631934	C/T
	SNV	IDH2	R172K	0.13	15	90631838	C/T
	SNV	JAK2	V617F	0.13	9	5073770	G/T
	SNV	KIT	D816V	0.13	4	55599321	A/T
	SNV	KRAS	A146T	0.13	12	25378562	C/T
	SNV	KRAS	G12A	0.13	12	25398284	C/G
	SNV	KRAS	G12C	0.13	12	25398285	C/A
	SNV	KRAS	G12D	0.13	12	25398284	C/T
	SNV	KRAS	G12R	0.13	12	25398285	C/G
	SNV	KRAS	G12S	0.13	12	25398285	C/T
	SNV	KRAS	G12V	0.13	12	25398284	C/A
	SNV	KRAS	G13D	25	12	25398281	C/T
	SNV	KRAS	Q61H	0.13	12	25380275	T/G
	SNV	KRAS	Q61L	0.13	12	25380276	T/A
	SNV	MAP2K1	P124L	0.13	15	66729163	C/T
	SNV	MET	Y1253D	0.1	7	116423428	T/G
	SNV	NOTCH1	L1600P	0.13	9	139399344	A/G
	SNV	NRAS	Q61H	0.13	1	115256528	T/A
	SNV	NRAS	Q61K	0.13	1	115256530	G/T
	SNV	NRAS	Q61L	0.13	1	115256529	T/A
	SNV	NRAS	Q61R	0.13	1	115256529	T/C
	SNV	PDGFRA	D842V	0.13	4	55152093	A/T
	SNV	PIK3CA	E542K	0.13	3	178936082	G/A
	SNV	PIK3CA	E545K	0.13	3	178936091	G/A
	SNV	PIK3CA	H1047R	30	3	178952085	A/G
